# Development and Validation of a Type 1 Diabetes Multi-Ancestry Polygenic Score

**DOI:** 10.1101/2025.06.20.25329522

**Authors:** Aaron J. Deutsch, Andrew S. Bell, Dominika A. Michalek, Adam B. Burkholder, Stella Nam, Raymond J. Kreienkamp, Seth A. Sharp, Alicia Huerta-Chagoya, Ravi Mandla, Ruth Nanjala, Yang Luo, Richard A. Oram, Jose C. Florez, Suna Onengut-Gumuscu, Stephen S. Rich, Alison A. Motsinger-Reif, Alisa K. Manning, Josep M. Mercader, Miriam S. Udler

## Abstract

**Objective:** Polygenic scores strongly predict type 1 diabetes risk, but most scores were developed in European-ancestry populations. In this study, we developed a multi-ancestry polygenic score to accurately predict type 1 diabetes risk across diverse populations.

**Research Design and Methods:** We used recent multi-ancestry genome-wide association studies to create a type 1 diabetes multi-ancestry polygenic score (T1D MAPS). We trained the score in the Mass General Brigham (MGB) Biobank (372 individuals with type 1 diabetes) and tested the score in the All of Us program (86 individuals with type 1 diabetes). We evaluated the area under the receiver operating characteristic curve (AUC), and we compared the AUC to two published single-ancestry scores: T1D GRS2_EUR_ and T1D GRS_AFR_. We also developed an updated score (T1D MAPS2) that combines T1D GRS2_EUR_ and T1D MAPS.

**Results:** Among individuals with non-European ancestry, the AUC of T1D MAPS was 0.90, significantly higher than T1D GRS2_EUR_ (0.82, *P* = 0.04) and T1D GRS_AFR_ (0.82, *P* = 0.007). Among individuals with European ancestry, the AUC of T1D MAPS was slightly lower than T1D GRS2_EUR_ (0.89 vs. 0.91, *P* = 0.02). However, T1D MAPS2 performed equivalently to T1D GRS2_EUR_ in European ancestry (0.91 vs. 0.91, *P* = 0.45) while still performing better in non-European ancestry (0.90 vs. 0.82, *P* = 0.04).

**Conclusions:** A novel polygenic score improves type 1 diabetes risk prediction in non-European ancestry while maintaining high predictive power in European ancestry. These findings advance the accuracy of type 1 diabetes genetic risk prediction across diverse populations.

**Article Highlights:**

- Why did we undertake this study? Type 1 diabetes polygenic scores are highly predictive of disease risk, but their performance varies based on genetic ancestry.
- What is the specific question(s) we wanted to answer? Can we develop a polygenic score that accurately predicts type 1 diabetes risk across diverse populations?
- What did we find? Our novel polygenic score performs similarly to existing scores in European populations, and it demonstrates superior performance in non-European populations.
- What are the implications of our findings? This polygenic score will improve prediction of type 1 diabetes risk in genetically diverse populations.

---

Type 1 diabetes is a complex disease with multiple genetic and environmental risk factors. Strategies to identify individuals at high risk of type 1 diabetes can promote earlier detection, reducing diabetes-related morbidity and identifying potential candidates for disease-modifying monoclonal antibody therapy^1^. Furthermore, the diagnosis of type 1 diabetes may be overlooked among individuals with known diabetes; while type 1 diabetes is classically considered a disease of childhood onset, the disease can occur throughout adulthood^2^ and may be misdiagnosed, particularly in individuals with atypical presentations^3–5^.

Polygenic scores – which integrate the effects of multiple variants across the genome – offer a powerful approach to determine disease risk. Current polygenic scores display an outstanding ability to distinguish between individuals with and without type 1 diabetes, with an area under the receiver operating curve (AUC) of 0.9 or greater in individuals with European genetic ancestry^6^. However, because existing polygenic scores were primarily developed in European populations, their accuracy may decrease when applied to other ancestry groups^7,8^ or to genetically admixed populations^9–11^. Furthermore, the distribution of polygenic scores may differ across ancestry groups, creating a need for ancestry-specific score thresholds^12^. Alternatively, novel polygenic scores can incorporate ancestry-specific risk variants to improve disease prediction in specific populations^13,14^. However, this approach requires investigators to select the optimal ancestry-matched polygenic score, which can be challenging, particularly for individuals from admixed genetic backgrounds.

Concerns about the transferability of polygenic scores have motivated calls to increase population diversity in genetic studies^15^ and develop methods to capture disease risk across diverse populations^16–19^. Multi-ancestry risk prediction is particularly challenging in type 1 diabetes because disease risk is strongly influenced by the human leukocyte antigen (HLA) genes, which exhibit substantial allelic variation across global populations^20^.

In this study, we leveraged recent diverse genetic studies to create a novel risk score, Type 1 Diabetes Multi-Ancestry Polygenic Score (T1D MAPS). Compared to existing polygenic scores, T1D MAPS demonstrates equivalent predictive power for individuals with European ancestry and improved predictive power for individuals with non-European ancestry, including African and Admixed American ancestry. Notably, we observed significant results despite a modest type 1 diabetes sample size in our training and testing cohorts. Furthermore, the distribution of T1D MAPS is similar across populations, allowing for a single universal score threshold to identify high-risk individuals. These results advance our understanding of type 1 diabetes risk and will help to ensure optimal care for all individuals with type 1 diabetes.
