## Supplementary Tables for "Development and Validation of a Type 1 Diabetes Multi-Ancestry Polygenic Score"

### Sheet: Table of Contents
List of Supplementary Tables
Supplementary Table S1.	Demographic information in MGB Biobank and All of Us
Supplementary Table S2.	Number of HLA haplotypes per individual in MGB Biobank and All of Us
Supplementary Table S3.	Weights used for T1D MAPS HLA score
Supplementary Table S4.	Evaluation of phi parameter for T1D MAPS non-HLA score

### Sheet: Table S1
Supplementary Table S1. Demographic information in MGB Biobank and All of Us
A. MGB Biobank					B. All of Us
Type 1 diabetes (clinician-reviewed)					Type 1 diabetes (strict definition)
Genetic ancestry	Type 1 diabetes	Not type 1 diabetes	Total		Genetic ancestry	Type 1 diabetes	Not type 1 diabetes	Total
EUR	335	53487	53822		EUR	61	107380	107441
non-EUR	37	6832	6869		non-EUR	25	75870	75895
All ancestries	372	60319	60691		All ancestries	86	183250	183336
					Type 1 diabetes (lenient definition)
					Genetic ancestry	Type 1 diabetes	Not type 1 diabetes	Total
					EUR	351	107090	107441
					non-EUR	218	75677	75895
					All ancestries	569	182767	183336

### Sheet: Table S2
Supplementary Table S2. Number of HLA haplotypes per individual in MGB Biobank and All of Us
A. MGB Biobank				B. All of Us
# of HLA haplotypes	# of individuals	% of individuals		# of HLA haplotypes	# of individuals	% of individuals
0	765	0.0126048		0	2685	0.0146452
1	10641	0.175331		1	30134	0.164365
2	49285	0.812064		2	146748	0.800432
Total	60691	1		More than 2	3769	0.0205579
				Total	183336	1

### Sheet: Table S3
Supplementary Table S3. Weights used for T1D MAPS HLA score
HLA haplotype			Ancestry-specific score			Overall score
DRB1	DQA1	DQB1	EUR	AFR	AMR
01:01	01:01	05:01	-0.462035	0.14842	0	-0.462035
01:02	01:01	05:01	-0.616186	-0.0100503	0	-0.616186
01:03	01:01	05:01	-0.820981	0	0	-0.820981
03:01	05:01	02:01	1.1314	1.4422	1.93874	1.1314
03:02	04:01	04:02	0	-1.77196	0	-1.77196
04:01	03:01	03:01	-0.733969	0	0	-0.733969
04:01	03:01	03:02	1.89612	1.8197	0	1.89612
04:02	03:01	03:02	0.97456	0	2.55568	0.97456
04:03	03:01	03:02	-0.673345	0	0	-0.673345
04:04	03:01	03:02	0.470004	0	0.270027	0.470004
04:05	03:01	02:01	1.22083	0	0	1.22083
04:05	03:01	03:02	1.43746	2.29757	0	1.43746
04:07	03:01	03:01	-2.81341	0	0	-2.81341
04:07	03:01	03:02	0	0	0.182322	0.182322
07:01	02:01	02:01	-0.994252	-0.314711	-0.693147	-0.994252
07:01	02:01	03:03	-2.65926	0	0	-2.65926
07:01	03:01	02:01	0	1.89912	0	1.89912
08:01	04:01	04:02	0.223144	0	0	0.223144
08:02	04:01	04:02	0	0	-1.38629	-1.38629
08:04	04:01	03:01	0	-1.42712	0	-1.42712
09:01	03:01	02:01	0	1.09527	0	1.09527
09:01	03:01	03:03	-0.139262	0	0	-0.139262
10:01	01:01	05:01	-1.51413	0	0	-1.51413
11:01	01:02	06:02	0	-3.33623	0	-3.33623
11:01	05:01	03:01	-1.83258	-1.13943	0	-1.83258
11:02	05:01	03:01	0	-1.77196	0	-1.77196
11:04	05:01	03:01	-2.52573	0	0	-2.52573
12:01	01:01	05:01	0	-1.10866	0	-1.10866
12:01	05:01	03:01	-1.13943	0	0	-1.13943
13:01	01:03	06:03	-1.66073	0	0	-1.66073
13:02	01:02	06:04	-0.328504	0.542324	0	-0.328504
13:02	01:02	06:09	0	-0.116534	0	-0.116534
13:03	05:01	03:01	-1.7148	0	0	-1.7148
14:01	01:01	05:03	-3.21888	0	0	-3.21888
15:01	01:02	06:02	-3.50656	0	0	-3.50656
15:02	01:03	06:01	-2.20727	0	0	-2.20727
15:03	01:02	06:02	0	-2.20727	0	-2.20727
16:01	01:02	05:02	-0.446287	0	0	-0.446287

### Sheet: Table S4
Supplementary Table S4. Evaluation of phi parameter for T1D MAPS non-HLA score
	Phi	AUC
	0.01	0.6527
	0.001	0.6834
	0.0001	0.7102
	1e-05	0.7213
	1e-06	0.7098
